# Plasma glycome reflects low back pain progression and is not predictive of acute-to-chronic pain transition

**DOI:** 10.1101/2024.11.12.24314768

**Authors:** Elizaveta E. Elgaeva, Irena Trbojević-Akmačić, Ivo Ugrina, Marija Vilaj, Anita Slana, Tea Pribic, Yakov A. Tsepilov, Lennart C. Karssen, Yurii S. Aulchenko, Concetta Dagostino, Massimo Allegri, Andrea Skelin, Dragan Primorac, Klaas Buyse, Jan Van Zundert, Gordan Lauc, Frances M.K. Williams, Maxim B. Freidin

## Abstract

**Aims:** To investigate if the plasma N-glycome would provide a biomarker of acute-to-chronic low back pain (LBP) transition.

**Patients & Methods:** A prospective longitudinal sample of n = 1,114 individuals enrolled at the first ever episode of LBP and followed-up for three months. Total plasma N-glycome was measured and compared at the baseline and follow-up.

**Results:** Initial pro-inflammatory patterns of plasma N-glycome change to normal levels between baseline and follow-up in those who resolved from LBP, but not in those who remained at pain after three months. Baseline levels of N-glycans were not predictive of the risk of chronic LBP at follow-up.

**Conclusion:** Total plasma N-glycan levels may reflect ongoing inflammation that is aberrant and promotes ongoing pain and chronicity of symptoms.
