## Supplementary tables 1-3 for "Plasma glycome reflects low back pain progression and is not predictive of acute-to-chronic pain transition": ST1.xlsx

### Sheet: ST1
Supplementary table 1 – Demographics of the dataset
Cohort	Sex	Sample size	Mean age	Mean BMI	Nueropathic pain at BL*	Nueropathic pain at FU*	Meanintens*	Irradiation*	Irradpain*
KCL	male	89	47.8315	25.973	-	1.1236	4.94 ± 1.80	8.98876	-
	female	167	44.5509	26.4784	-	2.39521	5.37 ± 1.84	10.7784	-
	both sexes	256	45.6914	26.3027	-	1.95312	5.21 ± 1.84	10.1562	-
OSM	male	30	48.2	25.6733	0	0	5.07 ± 1.56	53.3333	53.3333
	female	40	49.625	24.6725	2.5	0	5.22 ± 1.54	50	55
	both sexes	70	49.0143	25.1014	1.42857	0	5.16 ± 1.54	51.4286	54.2857
STCAT	male	92	45.587	27.8065	3.26087	0	5.29 ± 1.40	44.5652	47.8261
	female	107	46.5514	25.6701	7.47664	0.934579	5.81 ± 1.79	40.1869	50.4673
	both sexes	199	46.1055	26.6578	5.52764	0.502513	5.57 ± 1.64	42.2111	49.2462
UPR	male	203	55.67	27.5882	15.2709	4.4335	6.43 ± 1.56	73.399	81.7734
	female	197	61.3249	26.4589	22.8426	14.7208	6.99 ± 1.74	77.665	86.2944
	both sexes	400	58.455	27.032	19	9.5	6.71 ± 1.67	75.5	84
ZOL	male	98	51.2449	28.1214	8.16327	2.04082	6.11 ± 1.50	74.4898	73.4694
	female	91	53.3077	26.1209	15.3846	6.59341	6.38 ± 1.70	83.5165	90.1099
	both sexes	189	52.2381	27.1582	11.6402	4.2328	6.24 ± 1.60	78.836	81.4815
Total	male	512	51.2109	27.3365	8.20312	2.34375	5.90 ± 1.68	57.9235	58.2031
	female	602	52.0565	26.1543	11.2957	6.64452	6.17 ± 1.86	53.1646	54.4851
	both sexes	1114	51.6679	26.6977	9.87433	4.66786	6.04 ± 1.78	55.3768	56.1939
*not responded individuals were accounted in total sample size
Legend
Nueropathic pain at BL - percent of individuals with neuropathic pain at baseline
Nueropathic pain at FU - percent of individuals with neuropathic pain at follow-up
Meanintens - mean daily pain intensity ± its standard devition; the scale ranges from 0 to 10
Irradiation - percent of positive responses on a question "Does your pain radiate to other regions of your body?"
Irradpain - percent of positive responses on a question "Is pain irradiated?"
Abbreviations
KCL - King’s College London (UK), UPR - University of Parma (Italy), OSM - San Mateo Hospital (Italy)
STCAT - St. Catherine Hospital (Croatia), ZOL - Hospital Oost-Limburg (Belgium)
