## Supplementary tables 1-3 for "Plasma glycome reflects low back pain progression and is not predictive of acute-to-chronic pain transition": ST2.xlsx

### Sheet: ST2
Supplementary Table 2 – Sample size of the final dataset
Cohort	Baseline			Follow-up			Controls with data both at BL and FU	Cases with data both at BL and FU	N total with data presented both at BL and FU
	N controls	N cases	N total	N controls	N cases	N total
KCL	119	128	247	85	99	184	84	91	175
OSM	44	20	64	22	16	38	16	16	32
STCAT	166	31	197	3	21	24	3	19	22
UPR	215	173	388	124	150	274	123	139	262
ZOL	146	43	189	1	28	29	1	28	29
Total	690	395	1085	235	314	549	227	293	520
Abbreviations
KCL - King’s College London (UK), UPR - University of Parma (Italy), OSM - San Mateo Hospital (Italy)
STCAT - St. Catherine Hospital (Croatia), ZOL - Hospital Oost-Limburg (Belgium)
BL - baseline, FU - follow-up
