## Supplementary tables 1-3 for "Plasma glycome reflects low back pain progression and is not predictive of acute-to-chronic pain transition": ST3.xlsx

### Sheet: Sheet1
Supplementary Table 3 - Research questions formulated using PECO scheme
Research questions	P	E	C	O
Q1. Is there difference in total plasma N-glycan levels between cases and controls at follow-up?	Patients with LBP at baseline	Low back pain lasting for 3 months (chronic LBP)	Recovery from LBP (controls)	Changes in glycan profiles at follow-up between patients with LBP after 3 months and control
Q2a. Is there difference in glycan levels between baseline and follow-up for cases of LBP	Patients with LBP at baseline	Low back pain lasting for 3 months (chronic LBP)	Patients with LBP at follow-up	Changes in glycan profiles between baseline and follow-up in cases of chronic LBP
Q2b. Is there difference in glycan levels between baseline and follow-up for controls	Patients with LBP at baseline	Recovery from LBP in 3 month	Participants recovered from LBP at follow-up	Changes in glycan profiles between baseline and follow-up in controls
Q3. Is there difference between cases and controls (as established at follow-up stage) at baseline stage?	Patients with LBP at baseline	Low back pain lasting for 3 months (chronic LBP)	Recovery from LBP (controls)	Changes in glycan profiles at baseline between patients with LBP after 3 months and control
Legend: P, population; E, exposure; C, comparator or control; O, outcome; LBP, low back pain.
Cases of LBP are defined as those who did not recover from LBP after 3 months of conventional treatment.
Controls are defined as those who recovered from LBP after 3 months of conventional treatment
